# Stepwise evolution of carbapenem-resistance, captured in patient samples and evident in global genomics of *Klebsiella pneumoniae*

**DOI:** 10.1101/2021.06.21.21259170

**Authors:** Laura Perlaza-Jiménez, Jonathan J. Wilksch, Christopher J. Stubenrauch, Tao Chen, Yajie Zhao, Tieli Zhou, Trevor Lithgow, Vijaykrishna Dhanasekaran

## Abstract

The World Health Organization ranks *Klebsiella pneumoniae* as a priority antimicrobial-resistant (AMR) pathogen requiring urgent study. New strategies for diagnosis and treatment, particularly for those *Klebsiella* that are classified as carbapenem-resistant Enterobacteriaceae (CRE) need to recognize the increased prevalence of non-carbapenemase producing CRE (non-CP CRE). By integrating diverse *Klebsiella* genomes with known CRE phenotypes, we successfully identified a synchronized presence of CRE phenotype-related genes in plasmids and chromosomes in comparison to strains with carbapenem susceptible phenotypes. The data revealed a major contribution to CRE comes from the combined effect of chromosome and plasmid genes potentiated by modifications of outer membrane porins. Our computational workflow identified key gene contributors to the non-CP CRE phenotype, including those that lead to an increase of antibiotic expulsion by enhanced efflux pump activity and mobile elements that reduce antibiotic intake, such as IS*1* and Tn*3*-like elements. These findings are consistent with a new model wherein a change to the balance in drug influx and efflux potentiates the ability of some beta-lactamases to enable survival in the presence of carbapenems. Analysis of the large numbers of documented CRE infections, as well as forensic analysis of a case study, showed that this potentiation can occur in short timeframes to deliver a non-CP CRE infection. Our results suggest that the multiple genes that function to build an AMR phenotype can be diagnosed, so that strains that will resist treatment with carbapenem treatment will be evident if a comprehensive genome-based diagnostic for CRE considers all of these sequence-accessible features.

**SIGNIFICANCE:** Carbapenem-resistant Enterobacteriaceae (CRE) has emerged as an important challenge in health-care settings, with *Klebsiella pneumoniae* playing a major role in the global burden of CRE infections. Through systematic characterisation of the chromosome and plasmid genes of *K. pneumoniae* strains and their antimicrobial traits we identified new CRE mechanisms that are important for accurate diagnosis of carbapenem-resistant AMR. The development of comprehensive genomics-based diagnostics for CRE will need to consider the multiple gene signatures that impact together to deliver non-carbapenemase, carbapenem-resistant infections.
