## Supplementary Table 1 for "Stepwise evolution of carbapenem-resistance, captured in patient samples and evident in global genomics of *Klebsiella pneumoniae*"

### Sheet: Sheet1
Supplementary Data 1. Summary of all the genomes analyzed
Strain	Sequencing	Contig count	Chromosome Size	Date collection	Place of collection	Plasmids	Plasmid Size	MLST	Source
FK2624	Illumina	49	5585829	2015	China	1	114171	ST660	Wenzhou1
FK2723	Illumina	73	5659875	2015	China	2	393125	ST660	Wenzhou
FK2820	Illumina	66	5658332	2016	China	2	398668	ST660	Wenzhou
RCZQ01.1	Nanopore	4	5381487	2016 - 17	USA	2	281883	ST16-2LV	JHH-MML2
RCZR01.1	Nanopore	6	5364382	2016 - 17	USA	5	842680	ST258-3LV	JHH-MML
RCZS01.1	Nanopore	4	5311108	2016 - 17	USA	2	23921	ST268-2LV	JHH-MML
RCZT01.1	Nanopore	3	4014762	2016 - 17	USA	1	39294	ST11-1LV	JHH-MML
RCZU01.1	Nanopore	2	5356372	2016 - 17	USA	1	144603	ST17	JHH-MML
RCZV01.1	Nanopore	4	5515766	2016 - 17	USA	3	313043	ST258	JHH-MML
RCZW01.1	Nanopore	6	5503149	2016 - 17	USA	5	553321	ST258	JHH-MML
RCZX01.1	Nanopore	4	5293162	2016 - 17	USA	2	460294	ST307-3LV	JHH-MML
RCZY01.1	Nanopore	5	5535411	2016 - 17	USA	3	422511	0	JHH-MML
RCZZ01.1	Nanopore	2	5241999	2016 - 17	USA	1	221833	ST13	JHH-MML
RDAA01.1	Nanopore	2	5252483	2016 - 17	USA	1	203962	ST348-1LV	JHH-MML
RDAB01.1	Nanopore	10	3294406	2016 - 17	USA	6	566309	ST231	JHH-MML
RDAC01.1	Nanopore	5	5359242	2016 - 17	USA	3	207038	ST147	JHH-MML
RDAD01.1	Nanopore	6	5397042	2016 - 17	USA	5	876318	ST258	JHH-MML
RDAE01.1	Nanopore	3	5402918	2016 - 17	USA	2	302022	ST48-2LV	JHH-MML
RDAF01.1	Nanopore	4	5519685	2016 - 17	USA	2	197715	ST11-3LV	JHH-MML
RDAG01.1	Nanopore	4	5553839	2016 - 17	USA	2	299081	ST15	JHH-MML
RDAH01.1	Nanopore	5	5453909	2016 - 17	USA	2	300326	ST15	JHH-MML
RDAI01.1	Nanopore	6	5451575	2016 - 17	USA	3	315529	ST147-2LV	JHH-MML
RDAJ01.1	Nanopore	8	5347923	2016 - 17	USA	7	683419	ST258	JHH-MML
RDAK01.1	Nanopore	8	5327860	2016 - 17	USA	6	789594	ST258	JHH-MML
RDAL01.1	Nanopore	6	5372314	2016 - 17	USA	3	166458	ST22-2LV	JHH-MML
RDAM01.1	Nanopore	8	5427621	2016 - 17	USA	7	834772	ST258	JHH-MML
RDAN01.1	Nanopore	5	5378838	2016 - 17	USA	1	349719	ST37	JHH-MML
RDAO01.1	Nanopore	1	5232737	2016 - 17	USA	0	0	ST37	JHH-MML
RDAP01.1	Nanopore	3	5422958	2016 - 17	USA	2	290287	ST258	JHH-MML
RDAQ01.1	Nanopore	4	5405798	2016 - 17	USA	3	449780	ST258	JHH-MML
RDAR01.1	Nanopore	3	5507869	2016 - 17	USA	2	471900	ST258	JHH-MML
RDAS01.1	Nanopore	6	5448433	2016 - 17	USA	5	520044	ST231	JHH-MML
RDAT01.1	Nanopore	4	5485433	2016 - 17	USA	3	476915	ST340	JHH-MML
RDAU01.1	Nanopore	5	5260434	2016 - 17	USA	2	456663	ST20	JHH-MML
RDAV01.1	Nanopore	3	5246142	2016 - 17	USA	2	329199	ST551	JHH-MML
RDAW01.1	Nanopore	6	5307245	2016 - 17	USA	5	392933	ST45	JHH-MML
RDAX01.1	Nanopore	4	5268031	2016 - 17	USA	1	251204	ST104-2LV	JHH-MML
RDAY01.1	Nanopore	4	5387449	2016 - 17	USA	3	341383	ST299	JHH-MML
RDAZ01.1	Nanopore	4	5437773	2016 - 17	USA	3	418609	0	JHH-MML
RDBA01.1	Nanopore	5	5437459	2016 - 17	USA	4	515128	ST34	JHH-MML
RDBB01.1	Nanopore	3	5124074	2016 - 17	USA	2	349432	ST1308	JHH-MML
RDBC01.1	Nanopore	2	5299231	2016 - 17	USA	1	76148	ST940	JHH-MML
RDBD01.1	Nanopore	3	5240201	2016 - 17	USA	1	314315	0	JHH-MML
1The First Affiliated Hospital of Wenzhou Medical University, Wenzhou; 2 Johns Hopkins Hospital Medical Microbiology Laboratory.
