## Supplementary Table 2 for "Stepwise evolution of carbapenem-resistance, captured in patient samples and evident in global genomics of *Klebsiella pneumoniae*"

### Sheet: Sheet1
Supplementary Data 2. In silico detection of resistance.
Strain	Fos	AGly	Flq	MLS	Phe	Sul	Tet	Bla
FK-2624	FosA5	-	-	-	-	-	-	AmpH;
								TEM-116; SHV-1
FK-2723	FosA5	Aac6-IIc	QnrB4	EreA2	CatA2	SulI	TetD	AmpH;
								DHA-1; SHV-5
FK-2820	FosA5	Aac6-IIc	QnrB4	EreA2	CatA2	SulI	TetD	AmpH;
								DHA-1; SHV-5
