## Supplementary Table 3 for "Stepwise evolution of carbapenem-resistance, captured in patient samples and evident in global genomics of *Klebsiella pneumoniae*"

### Sheet: pTC1-2624
Start	End	Strand	Name
492	1463	-	Protein_SopB
1463	2629	-	Sporulation_initiation_inhibitor_protein_Soj
3359	4369	+	RepFIB_replication_protein_A
5191	5478	-	Tyrosine_recombinase_XerD
9976	10758	+	Insertion_sequence_IS5376_putative_ATP-binding_protein
13542	14573	-	Stage_0_sporulation_protein_J
14573	15439	-	Chromosome-partitioning_ATPase_Soj
15963	16208	-	Chaperone_protein_DnaJ
18309	20081	-	Copper_resistance_protein_A
20315	20764	+	Silver-binding_protein_SilE
21053	21790	+	Murein_DD-endopeptidase_MepM
22062	24509	-	Silver_exporting_P-type_ATPase
25163	28309	-	Cation_efflux_system_protein_CusA
28320	29612	-	Cation_efflux_system_protein_CusB
29726	30088	-	Cation_efflux_system_protein_CusF
30117	31502	-	Cation_efflux_system_protein_CusC
31692	32372	+	Transcriptional_regulatory_protein_CusR
32365	33840	+	Sensor_kinase_CusS
34091	34522	+	Silver-binding_protein_SilE
36948	37922	+	Diguanylate_cyclase_DgcP
39664	40443	+	Tyrosine_recombinase_XerD
40588	41517	-	Recombination-promoting_nuclease_RpnA
42795	45857	+	Type_I_restriction_enzyme_EcoR124II_R_protein
58480	60273	-	putative_adenylyltransferase/sulfurtransferase_MoeZ
63171	64046	+	GTPase_Era
67013	67456	+	Antirestriction_protein_KlcA
68022	68363	+	Putative_antitoxin_YfjZ
76454	78676	-	Putative_glycosyltransferase_EpsE
81355	83034	-	Beta-xylosidase
83093	84547	-	Glucuronide_carrier_protein
84959	86278	+	Xylose_isomerase
90258	90818	+	Serine_recombinase_PinR
90981	91841	+	putative_protein_YcjY
94545	95786	-	General_stress_protein_16U
95871	96446	-	General_stress_protein_16U
96533	97111	-	General_stress_protein_16U
97150	98190	-	Putative_membrane-bound_redox_modulator_Alx
98214	98669	-	DnaJ-like_protein_DjlA
98692	99843	-	General_stress_protein_16U
99840	100424	-	Stress_response_protein_SCP2
103716	104795	+	Cysteine_protease_StiP
108589	109230	+	General_stress_protein_16U
118655	120325	-	Acetyl-coenzyme_A_synthetase
120306	121571	-	putative_oxidoreductase_CzcO
121891	122853	-	Thiamine-monophosphate_kinase
123424	124533	-	Bacteriochlorophyllide_c_C-7(1)-hydroxylase
124493	125494	-	Aliphatic_nitrilase
126357	127757	+	Vitamin_B6_salvage_pathway_transcriptional_repressor_PtsJ
130621	131505	+	RepFIB_replication_protein_A
134495	134749	-	Hemolysin_expression-modulating_protein_Hha
137077	137904	+	Hemin_import_ATP-binding_protein_HmuV
137926	138882	+	Hemin-binding_periplasmic_protein_HmuT
138882	139886	+	Iron-uptake_system_permease_protein_FeuC
140261	140629	+	putative_protein
141695	142894	-	Putative_metal_chaperone_YciC
144482	144991	-	Peptide_deformylase
148043	149824	+	N(2)-citryl-N(6)-acetyl-N(6)-hydroxylysine_synthase
149825	150772	+	N(6)-hydroxylysine_O-acetyltransferase
150772	152505	+	Aerobactin_synthase
152509	153786	+	L-lysine_N6-monooxygenase
153868	156069	+	Ferric_aerobactin_receptor
156736	156996	+	Multiple_stress_resistance_protein_BhsA
158148	158423	+	Alkyl_hydroperoxide_reductase_AhpD
160037	160240	+	Free_methionine-R-sulfoxide_reductase
160189	160443	+	Free_methionine-R-sulfoxide_reductase
162739	163182	-	tRNA(fMet)-specific_endonuclease_VapC
163179	163409	-	Antitoxin_VapB
169462	170295	-	Transcriptional_repressor_PifC
170649	171173	-	DNA-binding_transcriptional_activator_DecR
171226	172173	+	putative_amino-acid_metabolite_efflux_pump
173710	174723	-	Alcohol_dehydrogenase
175209	176105	+	Copper_resistance_protein_B
176145	176525	+	Copper_resistance_protein_C
176530	177459	+	Copper_resistance_protein_D
177514	178194	+	Transcriptional_activator_protein_CopR
178191	179591	+	Sensor_kinase_CusS
179887	180321	-	Mercuric_resistance_operon_regulatory_protein
180407	182812	+	putative_cadmium-transporting_ATPase
182809	183885	+	Lipoprotein_signal_peptidase
184015	184572	+	DNA-invertase_hin
188141	188344	+	Modulating_protein_YmoA
191733	192755	-	Delta-aminolevulinic_acid_dehydratase
192819	194165	-	Allantoinase
195006	196007	-	Threonine--tRNA_ligase
198274	198834	-	Protein_YrdA
198824	199759	-	GTP_cyclohydrolase_FolE2
199823	200245	-	RNA_polymerase-binding_transcription_factor_DksA
200316	201515	-	Putative_metal_chaperone_YciC
201613	202065	+	Peroxide_operon_regulator
202216	203202	+	Cysteine--tRNA_ligase
203254	203526	+	Cysteine--tRNA_ligase
203597	204727	+	Baeyer-Villiger_flavin-containing_monooxygenase
204738	206081	+	Fe(2+)_transporter_FeoB
236253	237212	-	DNA_replication_terminus_site-binding_protein
212407	212844	-	Protein_UmuC
243282	243464	+	Protein_UmuC
213374	213529	-	Fe(3+)_dicitrate-binding_periplasmic_protein (ironIII)
213604	215730	-	Fe(3+)_dicitrate_transport_protein_FecA
216249	216770	-	Fec_operon_regulator_FecR
216767	217288	-	putative_RNA_polymerase_sigma_factor_FecI
218175	219407	+	Phosphoadenosine_phosphosulfate_reductase (cysH)
219392	220036	+	putative_protein_YbdM
220386	221501	+	Elloramycin_glycosyltransferase_ElmGT
221644	225288	+	Multidrug_efflux_ATP-binding/permease_protein
225393	226622	+	Enterochelin_esterase (IroD)
227082	229256	+	Ferric_enterobactin_receptor (Iuc)
229682	230584	-	putative_inner_membrane_transporter_YedA
230657	231208	-	Transcriptional_regulatory_protein_RcsA
245022	245984	-	putative_ATP-dependent_helicase_DinG_
251474	252334	+	Beta-lactamase_TEM
207178	207672	-	Thermonuclease

### Sheet: pTC1-2723
Start	End	Strand	Name
402	1373	-	Protein_SopB
1373	2539	-	Sporulation_initiation_inhibitor_protein_Soj
3269	4279	+	RepFIB_replication_protein_A
5101	5388	-	Tyrosine_recombinase_XerD
9886	10668	+	Insertion_sequence_IS5376_putative_ATP-binding_protein
13452	14483	-	Stage_0_sporulation_protein_J
14483	15349	-	Chromosome-partitioning_ATPase_Soj
15873	16118	-	Chaperone_protein_DnaJ
18219	19991	-	Copper_resistance_protein_A
20225	20674	+	Silver-binding_protein_SilE
20963	21700	+	Murein_DD-endopeptidase_MepM
21972	22328	-	Silver_exporting_P-type_ATPase
29703	30731	-	Cation_efflux_system_protein_CusA
32987	34138	-	Cation_efflux_system_protein_CusB
34520	34873	-	Cation_efflux_system_protein_CusF
34902	36287	-	Cation_efflux_system_protein_CusC
36477	37157	+	Transcriptional_regulatory_protein_CusR
37150	38625	+	Sensor_kinase_CusS
38876	39307	+	Silver-binding_protein_SilE
44443	45417	+	Diguanylate_cyclase_DgcP
47159	47938	+	Tyrosine_recombinase_XerD
48083	49012	-	Recombination-promoting_nuclease_RpnA
50294	53356	+	Type_I_restriction_enzyme_EcoR124II_R_protein
65979	67772	-	putative_adenylyltransferase/sulfurtransferase_MoeZ
70670	71545	+	GTPase_Era
74512	74955	+	Antirestriction_protein_KlcA
75521	75862	+	Putative_antitoxin_YfjZ
83953	86175	-	Putative_glycosyltransferase_EpsE
88854	90533	-	Beta-xylosidase
90592	92046	-	Glucuronide_carrier_protein
92458	93777	+	Xylose_isomerase
97757	98317	+	Serine_recombinase_PinR
98480	99340	+	putative_protein_YcjY
102044	103285	-	General_stress_protein_16U
103370	103945	-	General_stress_protein_16U
104032	104610	-	General_stress_protein_16U
104649	105689	-	Putative_membrane-bound_redox_modulator_Alx
105713	106168	-	DnaJ-like_protein_DjlA
106191	107342	-	General_stress_protein_16U
107339	107923	-	Stress_response_protein_SCP2
111215	112294	+	Cysteine_protease_StiP
116088	116729	+	General_stress_protein_16U
126154	127824	-	Acetyl-coenzyme_A_synthetase
127805	129070	-	putative_oxidoreductase_CzcO
129390	130352	-	Thiamine-monophosphate_kinase
130923	132032	-	Bacteriochlorophyllide_c_C-7(1)-hydroxylase
131992	132993	-	Aliphatic_nitrilase
133856	135256	+	Vitamin_B6_salvage_pathway_transcriptional_repressor_PtsJ
138120	139004	+	RepFIB_replication_protein_A
141994	142248	-	Hemolysin_expression-modulating_protein_Hha
144576	145403	+	Hemin_import_ATP-binding_protein_HmuV
145425	146381	+	Hemin-binding_periplasmic_protein_HmuT
146381	147385	+	Iron-uptake_system_permease_protein_FeuC
147760	148128	+	putative_protein
149202	150401	-	Putative_metal_chaperone_YciC
151989	152498	-	Peptide_deformylase
155550	157331	+	N(2)-citryl-N(6)-acetyl-N(6)-hydroxylysine_synthase
157332	158279	+	N(6)-hydroxylysine_O-acetyltransferase
158279	160012	+	Aerobactin_synthase
160016	161293	+	L-lysine_N6-monooxygenase
161375	163576	+	Ferric_aerobactin_receptor
164243	164503	+	Multiple_stress_resistance_protein_BhsA
165655	165930	+	Alkyl_hydroperoxide_reductase_AhpD
167544	167747	+	Free_methionine-R-sulfoxide_reductase
167696	167950	+	Free_methionine-R-sulfoxide_reductase
170246	170689	-	tRNA(fMet)-specific_endonuclease_VapC
170686	170916	-	Antitoxin_VapB
176969	177802	-	Transcriptional_repressor_PifC
178156	178680	-	DNA-binding_transcriptional_activator_DecR
178733	179680	+	putative_amino-acid_metabolite_efflux_pump
181217	182230	-	Alcohol_dehydrogenase
182716	183612	+	Copper_resistance_protein_B
183652	184032	+	Copper_resistance_protein_C
184037	184966	+	Copper_resistance_protein_D
185021	185701	+	Transcriptional_activator_protein_CopR
185698	187098	+	Sensor_kinase_CusS
187617	188051	-	Mercuric_resistance_operon_regulatory_protein
188137	190542	+	putative_cadmium-transporting_ATPase
190539	191615	+	Lipoprotein_signal_peptidase
191745	192302	+	DNA-invertase_hin
195871	196074	+	Modulating_protein_YmoA
199463	200485	-	Delta-aminolevulinic_acid_dehydratase
200549	201895	-	Allantoinase
202736	203737	-	Threonine--tRNA_ligase
206004	206564	-	Protein_YrdA
206554	207489	-	GTP_cyclohydrolase_FolE2
207553	207975	-	RNA_polymerase-binding_transcription_factor_DksA
208046	209245	-	Putative_metal_chaperone_YciC
209343	209795	+	Peroxide_operon_regulator
209946	210932	+	Cysteine--tRNA_ligase
210984	211256	+	Cysteine--tRNA_ligase
211327	212457	+	Baeyer-Villiger_flavin-containing_monooxygenase
212468	213811	+	Fe(2+)_transporter_FeoB
215575	216534	-	DNA_replication_terminus_site-binding_protein
222604	222786	+	Protein_UmuC
235640	236899	+	Protein_UmuC

### Sheet: pTC1-2820
Start	End	Strand	Name
415	1386	-	Protein_SopB
1386	2552	-	Sporulation_initiation_inhibitor_protein_Soj
3282	4292	+	RepFIB_replication_protein_A
5114	5401	-	Tyrosine_recombinase_XerD
9899	10681	+	Insertion_sequence_IS5376_putative_ATP-binding_protein
13465	14496	-	Stage_0_sporulation_protein_J
14496	15362	-	Chromosome-partitioning_ATPase_Soj
15886	16131	-	Chaperone_protein_DnaJ
18234	20006	-	Copper_resistance_protein_A
20240	20689	+	Silver-binding_protein_SilE
20978	21715	+	Murein_DD-endopeptidase_MepM
21987	22514	-	Silver_exporting_P-type_ATPase
25335	28481	-	Cation_efflux_system_protein_CusA
28492	29622	-	Cation_efflux_system_protein_CusB
30025	30378	-	Cation_efflux_system_protein_CusF
30407	31792	-	Cation_efflux_system_protein_CusC
31982	32662	+	Transcriptional_regulatory_protein_CusR
32655	34130	+	Sensor_kinase_CusS
34264	34812	+	Silver-binding_protein_SilE
37238	38212	+	Diguanylate_cyclase_DgcP
39954	40733	+	Tyrosine_recombinase_XerD
40878	41807	-	Recombination-promoting_nuclease_RpnA
43089	46151	+	Type_I_restriction_enzyme_EcoR124II_R_protein
58774	60567	-	putative_adenylyltransferase/sulfurtransferase_MoeZ
63465	64340	+	GTPase_Era
67307	67750	+	Antirestriction_protein_KlcA
68316	68657	+	Putative_antitoxin_YfjZ
76748	78970	-	Putative_glycosyltransferase_EpsE
81649	83328	-	Beta-xylosidase
83387	84841	-	Glucuronide_carrier_protein
85253	86572	+	Xylose_isomerase
90552	91112	+	Serine_recombinase_PinR
91275	92135	+	putative_protein_YcjY
94839	96080	-	General_stress_protein_16U
96165	96740	-	General_stress_protein_16U
96827	97405	-	General_stress_protein_16U
97444	98484	-	Putative_membrane-bound_redox_modulator_Alx
98508	98963	-	DnaJ-like_protein_DjlA
98986	100137	-	General_stress_protein_16U
100134	100718	-	Stress_response_protein_SCP2
104010	105089	+	Cysteine_protease_StiP
108883	109524	+	General_stress_protein_16U
118949	120619	-	Acetyl-coenzyme_A_synthetase
120600	121865	-	putative_oxidoreductase_CzcO
122185	123147	-	Thiamine-monophosphate_kinase
123718	124827	-	Bacteriochlorophyllide_c_C-7(1)-hydroxylase
124787	125788	-	Aliphatic_nitrilase
126651	128051	+	Vitamin_B6_salvage_pathway_transcriptional_repressor_PtsJ
130915	131799	+	RepFIB_replication_protein_A
134715	134969	-	Hemolysin_expression-modulating_protein_Hha
137295	138122	+	Hemin_import_ATP-binding_protein_HmuV
138144	139100	+	Hemin-binding_periplasmic_protein_HmuT
139100	140104	+	Iron-uptake_system_permease_protein_FeuC
140479	140847	+	putative_protein
141921	143120	-	Putative_metal_chaperone_YciC
144708	145217	-	Peptide_deformylase
148269	150050	+	N(2)-citryl-N(6)-acetyl-N(6)-hydroxylysine_synthase
150051	150998	+	N(6)-hydroxylysine_O-acetyltransferase
150998	152731	+	Aerobactin_synthase
152735	154012	+	L-lysine_N6-monooxygenase
154094	156295	+	Ferric_aerobactin_receptor
156962	157222	+	Multiple_stress_resistance_protein_BhsA
158374	158649	+	Alkyl_hydroperoxide_reductase_AhpD
160263	160466	+	Free_methionine-R-sulfoxide_reductase
160415	160669	+	Free_methionine-R-sulfoxide_reductase
162965	163408	-	tRNA(fMet)-specific_endonuclease_VapC
163405	163635	-	Antitoxin_VapB
169688	170521	-	Transcriptional_repressor_PifC
170875	171399	-	DNA-binding_transcriptional_activator_DecR
171452	172399	+	putative_amino-acid_metabolite_efflux_pump
173936	174949	-	Alcohol_dehydrogenase
175855	176586	+	Copper_resistance_protein_B
176626	177006	+	Copper_resistance_protein_C
177011	177940	+	Copper_resistance_protein_D
177995	178675	+	Transcriptional_activator_protein_CopR
178672	180072	+	Sensor_kinase_CusS
180563	180997	-	Mercuric_resistance_operon_regulatory_protein
181083	183488	+	putative_cadmium-transporting_ATPase
183485	184561	+	Lipoprotein_signal_peptidase
184691	185248	+	DNA-invertase_hin
188817	189020	+	Modulating_protein_YmoA
192409	193431	-	Delta-aminolevulinic_acid_dehydratase
193495	194841	-	Allantoinase
195682	196683	-	Threonine--tRNA_ligase
198950	199510	-	Protein_YrdA
199500	200435	-	GTP_cyclohydrolase_FolE2
200499	200921	-	RNA_polymerase-binding_transcription_factor_DksA
200992	202191	-	Putative_metal_chaperone_YciC
202289	202741	+	Peroxide_operon_regulator
202892	203878	+	Cysteine--tRNA_ligase
203930	204202	+	Cysteine--tRNA_ligase
204273	205403	+	Baeyer-Villiger_flavin-containing_monooxygenase
205414	206757	+	Fe(2+)_transporter_FeoB
213144	214103	-	DNA_replication_terminus_site-binding_protein
220173	220355	+	Protein_UmuC
236510	237769	+	Protein_UmuC

### Sheet: pTC2-2723
Start	End	Strand	Name
239405	240154	-	Thiol:disulfide_interchange_protein_DsbC
260609	261790	+	Putative_signal_peptide_peptidase_SppA
273877	274035	-	Stable_plasmid_inheritance_protein
274107	274394	-	mRNA_interferase_toxin_RelE
274394	274633	-	Antitoxin_RelB
274896	275819	-	Ferrous-iron_efflux_pump_FieF
286894	287223	-	TelA-like_protein
287481	287792	+	ATP-dependent_DNA_helicase_Rep
290447	291688	-	General_stress_protein_16U
292117	292692	-	General_stress_protein_16U
292761	293339	-	General_stress_protein_16U
293388	294428	-	Putative_membrane-bound_redox_modulator_Alx
294929	296086	-	General_stress_protein_16U
296086	296667	-	General_stress_protein_16U
299966	301045	+	Cysteine_protease_StiP
304829	305470	+	General_stress_protein_16U
312004	312216	-	Hemolysin_expression-modulating_protein_Hha
329437	330495	-	Denitrification_regulatory_protein_NirQ
333293	335077	-	DNA_helicase_II
350021	351058	-	Plasmid_segregation_protein_ParM
354164	355168	-	Virulence_regulon_transcriptional_activator_VirB
355165	356418	-	Plasmid_partition_protein_A
360257	362938	-	Protein_TraC
371017	371892	-	RepFIB_replication_protein_A
375452	376264	-	DNA_adenine_methylase
385302	386390	+	RepFIB_replication_protein_A
392341	393102	-	Modification_methylase_TaqI
399784	400080	+	Toxin_HigB-1
403051	403659	+	Polyamine_aminopropyltransferase
403830	405080	+	Modification_methylase_PvuII
408464	409810	+	Sensor_kinase_CusS
410028	410462	+	putative_copper-binding_protein_PcoE
410720	411835	-	Nickel/cobalt_efflux_system_RcnA
411958	412230	+	Transcriptional_repressor_RcnR
413516	414721	+	Chromosome_partition_protein_Smc
416571	417998	-	DNA-cytosine_methyltransferase
418213	418728	+	Endonuclease_YhcR
438744	440222	+	Bicarbonate_transporter_BicA
441128	441553	-	Arsenate_reductase
441566	442855	-	Arsenical_pump_membrane_protein
442901	443221	-	Arsenic_resistance_transcriptional_regulator_ArsR2
443308	444012	+	NADPH-dependent_FMN_reductase_ArsH
449340	451100	-	Putative_ATP-dependent_DNA_helicase_YjcD
457820	459145	+	Serine/threonine-protein_kinase_toxin_HipA
463766	464170	-	DNA-binding_protein_H-NS%2C_plasmid
467313	468155	+	Transposon_Tn7_transposition_protein_TnsA
468142	470265	+	Transposon_Tn7_transposition_protein_TnsB
470265	471713	+	Transposon_Tn7_transposition_protein_TnsC
475475	475651	+	Chromosome_partition_protein_Smc
477049	478572	+	Group_II_intron-encoded_protein_LtrA
479860	480267	-	HTH-type_transcriptional_regulator_CueR
480363	481259	+	Zinc_transporter_ZitB
481263	481835	+	Lipoprotein_signal_peptidase
481996	482553	-	DNA-invertase_hin
485162	485737	-	DNA-invertase_hin
485864	486292	-	mRNA_interferase_toxin_YafQ
486892	487380	+	Inner_membrane_protein_RclC
487866	488432	+	Transcriptional_regulator_SlyA
488829	489851	-	Zinc-type_alcohol_dehydrogenase-like_protein
489854	490453	-	Peptide_methionine_sulfoxide_reductase_MsrA
491827	492786	+	Hydrogen_peroxide-inducible_genes_activator
492933	493376	+	Peptide_methionine_sulfoxide_reductase_MsrB
493378	493917	+	Peptide_methionine_sulfoxide_reductase_MsrA_3
494050	494754	+	Disulfide-bond_oxidoreductase_YfcG
494751	495719	+	Cobalt/magnesium_transport_protein_CorA
497027	497428	+	RutC_family_protein_YjgH
497459	498730	-	putative_MFS-type_transporter_YcaD
500714	501724	-	Zinc-type_alcohol_dehydrogenase-like_protein
508713	509648	-	RCS-specific_HTH-type_transcriptional_activator_RclR
509771	510259	+	Peptide_methionine_sulfoxide_reductase_MsrA_3
510287	510523	+	Glutaredoxin_3
510555	510995	+	Peptide_methionine_sulfoxide_reductase_MsrB
511501	512163	+	Peptide_methionine_sulfoxide_reductase_MsrA
512383	513360	-	Phytochrome-like_protein_cph2
513945	514526	+	Aminoglycoside_N(6')-acetyltransferase_type_1
516611	517420	+	SPBc2_prophage-derived_aminoglycoside_N(3')-acetyltransferase-like_protein_YokD
520065	520412	+	Multidrug_transporter_EmrE
520406	521245	+	Dihydropteroate_synthase
523416	523880	-	Peptide_transport_system_permease_protein_SapC
523867	524832	-	Putrescine_export_system_permease_protein_SapB
524829	526472	-	Peptide_transport_periplasmic_protein_SapA
526773	527165	-	Protein_YgiW
528267	528782	+	Nicotinamide-nucleotide_amidohydrolase_PncC
528959	529867	+	putative_oxidoreductase_YghA
529963	530607	-	Pentapeptide_repeat_protein
530690	531664	-	Psp_operon_transcriptional_activator
531835	532503	+	Phage_shock_protein_A
532558	532782	+	Phage_shock_protein_B
532782	533141	+	Phage_shock_protein_C
533150	533380	+	Phage_shock_protein_D
534731	535870	-	Beta-lactamase
535981	536856	+	HTH-type_transcriptional_activator_AmpR
536860	537342	-	Hydrogenase_maturation_factor_HybF
537447	538286	+	Dihydropteroate_synthase
541240	541908	+	Transcriptional_regulatory_protein_QseB
541884	543233	+	Sensor_protein_QseC
543999	545618	-	Phosphoethanolamine_transferase_EptA
548483	548998	+	Inner_membrane_protein_RclC
549235	549681	+	Peptide_methionine_sulfoxide_reductase_MsrB
549684	550184	+	Peptide_methionine_sulfoxide_reductase_MsrA_3
550181	550753	+	Peptide_methionine_sulfoxide_reductase_MsrA
552291	552725	-	S-formylglutathione_hydrolase_FrmB
552747	553856	-	S-(hydroxymethyl)glutathione_dehydrogenase
553951	555135	-	Tetracycline_resistance_protein%2C_class_B
555231	555887	+	Tetracycline_repressor_protein_class_D
559999	560628	+	Aminoglycoside_N(6')-acetyltransferase_type_1
560856	561596	-	Insertion_sequence_IS5376_putative_ATP-binding_protein
567573	568310	+	Putative_transposon_Tn552_DNA-invertase_bin3
571045	571686	-	Chloramphenicol_acetyltransferase_2
575116	576192	+	Tyrosine_recombinase_XerD
576193	576474	+	Antitoxin_HigA1
576475	576816	-	Silver_exporting_P-type_ATPase
576817	579057	-	Silver_exporting_P-type_ATPase
579057	581330	-	Cation_efflux_system_protein_CusA
581330	581596	+	Silver-binding_protein_SilE
581596	582030	+	Protein_UmuD

### Sheet: pTC2-2820
Start	End	Strand	Name
240275	241024	-	Thiol:disulfide_interchange_protein_DsbC
261479	262660	+	Putative_signal_peptide_peptidase_SppA
274747	274905	-	Stable_plasmid_inheritance_protein
274977	275264	-	mRNA_interferase_toxin_RelE
275264	275503	-	Antitoxin_RelB
275766	276689	-	Ferrous-iron_efflux_pump_FieF
302367	304151	+	DNA_helicase_II
306949	308007	+	Denitrification_regulatory_protein_NirQ
325228	325440	+	Hemolysin_expression-modulating_protein_Hha
331974	332615	-	General_stress_protein_16U
336399	337478	-	Cysteine_protease_StiP
340777	341358	+	General_stress_protein_16U
341358	342515	+	General_stress_protein_16U
343016	344056	+	Putative_membrane-bound_redox_modulator_Alx
344105	344683	+	General_stress_protein_16U
344752	345327	+	General_stress_protein_16U
345756	346997	+	General_stress_protein_16U
349652	349963	-	ATP-dependent_DNA_helicase_Rep
353229	354479	-	Modification_methylase_PvuII
354650	355258	-	Polyamine_aminopropyltransferase
358229	358525	-	Toxin_HigB-1
365207	365968	+	Modification_methylase_TaqI
371919	373007	-	RepFIB_replication_protein_A
382045	382857	+	DNA_adenine_methylase
386417	387292	+	RepFIB_replication_protein_A
395371	398052	+	Protein_TraC
401891	403144	+	Plasmid_partition_protein_A
403141	404145	+	Virulence_regulon_transcriptional_activator_VirB
407251	408288	+	Plasmid_segregation_protein_ParM
414361	415065	-	NADPH-dependent_FMN_reductase_ArsH
415152	415472	+	Arsenic_resistance_transcriptional_regulator_ArsR2
415518	416807	+	Arsenical_pump_membrane_protein
416820	417245	+	Arsenate_reductase
418151	419629	-	Bicarbonate_transporter_BicA
439645	440160	-	Endonuclease_YhcR
440375	441802	+	DNA-cytosine_methyltransferase
443652	444857	-	Chromosome_partition_protein_Smc
446143	446415	-	Transcriptional_repressor_RcnR
446538	447653	+	Nickel/cobalt_efflux_system_RcnA
447911	448345	-	putative_copper-binding_protein_PcoE
448563	449909	-	Sensor_kinase_CusS
450080	450652	-	Lipoprotein_signal_peptidase
450656	451552	-	Zinc_transporter_ZitB
451648	452055	+	HTH-type_transcriptional_regulator_CueR
453343	454866	-	Group_II_intron-encoded_protein_LtrA
456264	456440	-	Chromosome_partition_protein_Smc
460202	461650	-	Transposon_Tn7_transposition_protein_TnsC
461650	463773	-	Transposon_Tn7_transposition_protein_TnsB
463760	464602	-	Transposon_Tn7_transposition_protein_TnsA
467745	468149	+	DNA-binding_protein_H-NS%2C_plasmid
472770	474095	-	Serine/threonine-protein_kinase_toxin_HipA
480815	482575	+	Putative_ATP-dependent_DNA_helicase_YjcD
482728	483285	-	DNA-invertase_hin
485894	486469	-	DNA-invertase_hin
486596	487024	-	mRNA_interferase_toxin_YafQ
487624	488112	+	Inner_membrane_protein_RclC
488598	489164	+	Transcriptional_regulator_SlyA
489561	490583	-	Zinc-type_alcohol_dehydrogenase-like_protein
490586	491185	-	Peptide_methionine_sulfoxide_reductase_MsrA
492559	493518	+	Hydrogen_peroxide-inducible_genes_activator
493665	494108	+	Peptide_methionine_sulfoxide_reductase_MsrB
494110	494649	+	Peptide_methionine_sulfoxide_reductase_MsrA_3
494782	495486	+	Disulfide-bond_oxidoreductase_YfcG
495483	496451	+	Cobalt/magnesium_transport_protein_CorA
497759	498160	+	RutC_family_protein_YjgH
498191	499462	-	putative_MFS-type_transporter_YcaD
501446	502456	-	Zinc-type_alcohol_dehydrogenase-like_protein
509445	510380	-	RCS-specific_HTH-type_transcriptional_activator_RclR
510503	510991	+	Peptide_methionine_sulfoxide_reductase_MsrA_3
511019	511255	+	Glutaredoxin_3
511287	511727	+	Peptide_methionine_sulfoxide_reductase_MsrB
512233	512895	+	Peptide_methionine_sulfoxide_reductase_MsrA
513115	514092	-	Phytochrome-like_protein_cph2
514677	515258	+	Aminoglycoside_N(6')-acetyltransferase_type_1
517343	518152	+	SPBc2_prophage-derived_aminoglycoside_N(3')-acetyltransferase-like_protein_YokD
520797	521144	+	Multidrug_transporter_EmrE
521138	521977	+	Dihydropteroate_synthase
524148	524612	-	Peptide_transport_system_permease_protein_SapC
524599	525564	-	Putrescine_export_system_permease_protein_SapB
525561	527204	-	Peptide_transport_periplasmic_protein_SapA
527505	527897	-	Protein_YgiW
528999	529514	+	Nicotinamide-nucleotide_amidohydrolase_PncC
529691	530599	+	putative_oxidoreductase_YghA
530695	531339	-	Pentapeptide_repeat_protein
531422	532396	-	Psp_operon_transcriptional_activator
532567	533235	+	Phage_shock_protein_A
533290	533514	+	Phage_shock_protein_B
533514	533873	+	Phage_shock_protein_C
533882	534112	+	Phage_shock_protein_D
535463	536602	-	Beta-lactamase
536713	537588	+	HTH-type_transcriptional_activator_AmpR
537592	538074	-	Hydrogenase_maturation_factor_HybF
538179	539018	+	Dihydropteroate_synthase
541972	542640	+	Transcriptional_regulatory_protein_QseB
542616	543965	+	Sensor_protein_QseC
544731	546350	-	Phosphoethanolamine_transferase_EptA
549215	549730	+	Inner_membrane_protein_RclC
549967	550413	+	Peptide_methionine_sulfoxide_reductase_MsrB
550416	550916	+	Peptide_methionine_sulfoxide_reductase_MsrA_3
550913	551485	+	Peptide_methionine_sulfoxide_reductase_MsrA
552811	553422	-	Cation_efflux_system_protein_CusC
553612	554292	+	Transcriptional_regulatory_protein_CusR
554285	555760	+	Sensor_kinase_CusS
555894	556442	+	Silver-binding_protein_SilE
558919	559575	-	Tetracycline_repressor_protein_class_D
559671	560855	+	Tetracycline_resistance_protein%2C_class_B
560950	562059	+	S-(hydroxymethyl)glutathione_dehydrogenase
562081	562515	+	S-formylglutathione_hydrolase_FrmB
562945	563574	+	Aminoglycoside_N(6')-acetyltransferase_type_1
563802	564542	-	Insertion_sequence_IS5376_putative_ATP-binding_protein
570519	571256	+	Putative_transposon_Tn552_DNA-invertase_bin3
573991	574632	-	Chloramphenicol_acetyltransferase_2
574632	574913	+	Antitoxin_HigA1
574913	574913	-	Silver_exporting_P-type_ATPase
577129	577129	-	Silver_exporting_P-type_ATPase
577623	578057	+	Protein_UmuD
