## Supplementary Table 5 for "Stepwise evolution of carbapenem-resistance, captured in patient samples and evident in global genomics of *Klebsiella pneumoniae*"

### Sheet: UniqueGenes
ID	Gene	RCZS01.1	RCZY01.1	RDAA01.1	RDAF01.1	RDAN01.1	RDAO01.1	RDAP01.1
ref|WP_003027446.1|;gb|EIQ74250.1|;gb|EKS55756.1|;gb|EMF23618.1|;gb|EOD60262.1|;gb|ETX69544.1|;gb|EXF28823.1|;gb|KAE9750840.1|;gb|QAR64642.1|;gb|QFX89368.1|;emb|CDL37125.1|;emb|SBV64970.1|	1-phosphofructokinase [Enterobacteriaceae]	absence	absence	absence	absence	absence	absence	chr
ref|WP_094617678.1|;gb|AVW75317.1|	1-propanol dehydrogenase PduQ [Klebsiella pneumoniae]	absence	absence	absence	chr	absence	absence	chr
ref|WP_082229142.1|;emb|SLO16925.1|;emb|SVW24944.1|	2-aminoethylphosphonate ABC transporter permease subunit [Klebsiella pneumoniae]	absence	absence	absence	absence	absence	absence	chr
ref|WP_004185353.1|;gb|ABR78422.1|;gb|AEJ99496.1|;gb|AFQ64449.1|;gb|AGX39074.1|;gb|AHE43069.1|;gb|AIA43476.1|;gb|AIK83038.1|;gb|AJB31095.1|;gb|AJC03267.1|;gb|ALK12384.1|;gb|EKB84034.1|;gb|EMB08386.1|;gb|EMH96805.1|;gb|EOY67056.1|;gb|EOZ75860.1|;gb|ESB01301.1|;gb|ESL34971.1|;gb|ESL51367.1|;gb|ESL96101.1|;gb|ESM01685.1|;gb|ESM05782.1|;gb|ESM52192.1|;gb|ESM89999.1|;gb|ESN33701.1|;gb|ESN56345.1|;gb|E…	2-isopropylmalate synthase [Enterobacteriaceae]	absence	absence	absence	chr	absence	absence	chr
ref|WP_110213228.1|;gb|PXJ04426.1|	2-oxo acid dehydrogenase subunit E2 [Klebsiella pneumoniae]	absence	absence	absence	absence	absence	absence	chr
ref|WP_159188938.1|	2-oxoglutarate dehydrogenase E1 component [Klebsiella pneumoniae]	absence	absence	chr	absence	absence	chr	absence
ref|WP_102014653.1|;gb|PLN11004.1|	4-carboxy-4-hydroxy-2-oxoadipate aldolase/oxaloacetate decarboxylase [Klebsiella pneumoniae]	absence	absence	absence	absence	absence	absence	chr
ref|WP_117264283.1|;gb|QJN62230.1|;emb|SXA34517.1|;emb|SXB84387.1|;emb|SXB96638.1|;emb|VAT22348.1|	4-hydroxy-3-methylbut-2-enyl diphosphate reductase [Klebsiella pneumoniae]	absence	absence	absence	chr	absence	absence	chr
ref|WP_114473681.1|;emb|SSL12887.1|	6-phospho-alpha-glucosidase [Klebsiella pneumoniae]	absence	absence	absence	absence	absence	absence	multiple chr
ref|WP_117241150.1|;emb|SWO28489.1|	6-phospho-beta-glucosidase [Klebsiella pneumoniae]	chr	absence	absence	chr	absence	absence	chr
NA	AadA2	absence	absence	absence	absence	chr	absence	absence
ref|WP_049182790.1|;gb|AXS55371.1|;gb|AZQ29473.1|;gb|MQA51192.1|;gb|OFI13586.1|;emb|SVT90679.1|	acetolactate synthase AlsS [Klebsiella pneumoniae]	absence	absence	absence	absence	absence	absence	chr
ref|WP_115243464.1|;emb|SQC16471.1|;emb|STS30286.1|;emb|STS51574.1|	ACP phosphodiesterase [Klebsiella pneumoniae]	absence	absence	absence	chr	absence	absence	chr
emb|VGL80151.1|	Aerobic C4-dicarboxylate transporter [Klebsiella pneumoniae]	absence	absence	absence	absence	absence	absence	plasm
ref|WP_101985677.1|;gb|PLO61054.1|	aerobic respiration two-component sensor histidine kinase ArcB [Klebsiella pneumoniae]	absence	absence	absence	chr	absence	absence	chr
ref|WP_103555181.1|;gb|POL00556.1|	alanine--tRNA ligase [Klebsiella pneumoniae]	absence	absence	absence	absence	absence	absence	chr
ref|WP_069376268.1|;gb|ODP78965.1|;emb|SSI92369.1|	alcohol dehydrogenase [Klebsiella pneumoniae]	absence	absence	absence	chr	absence	absence	multiple chr
ref|WP_108433507.1|;gb|PUG96537.1|	aldo/keto reductase [Klebsiella quasipneumoniae]	absence	absence	absence	chr	absence	absence	chr
ref|WP_117086304.1|;emb|VVJ82603.1|	aldo/keto reductase family oxidoreductase [Klebsiella pneumoniae]	absence	absence	absence	absence	absence	absence	plasm
ref|WP_087834770.1|;gb|KAA1600800.1|;gb|OVW84491.1|;gb|OVW94206.1|;gb|RDY51892.1|	aliphatic sulfonate ABC transporter substrate-binding protein [Klebsiella pneumoniae]	absence	absence	absence	absence	absence	absence	chr
emb|VAP78770.1|	alkanesulfonates-binding protein [Klebsiella pneumoniae]	absence	absence	absence	absence	absence	absence	chr
gb|AHM80092.1|;gb|AHM85725.1|;dbj|BAH62922.1|	Alkyl hydroperoxide reductase C22 protein [Klebsiella pneumoniae 30684/NJST258_2]	absence	absence	absence	multiple chr,plasm	absence	absence	absence
ref|WP_143716678.1|	alpha/beta fold hydrolase [Raoultella terrigena]	absence	absence	absence	absence	plasm	absence	plasm
ref|WP_065803981.1|;emb|SBX08716.1|	amidohydrolase family protein [Klebsiella pneumoniae]	absence	absence	absence	chr	absence	absence	chr
ref|WP_151394263.1|;emb|STV12921.1|	amidophosphoribosyltransferase [Klebsiella pneumoniae]	absence	absence	absence	chr	absence	absence	multiple chr
gb|MSE14185.1|	amino acid permease [Pantoea agglomerans]	absence	absence	absence	plasm	absence	absence	multiple plasm
ref|WP_040190572.1|;emb|SAU56983.1|;emb|STU05114.1|;emb|SWN88103.1|;emb|SWV55793.1|;emb|SXX82514.1|	aminotransferase class I/II-fold pyridoxal phosphate-dependent enzyme [Klebsiella pneumoniae]	absence	absence	absence	chr	absence	absence	chr
ref|WP_129489940.1|;gb|RXY01618.1|	aminotransferase class III-fold pyridoxal phosphate-dependent enzyme, partial [Klebsiella pneumoniae]	absence	absence	absence	chr	absence	absence	chr
ref|WP_025862009.1|;emb|SQC62877.1|;gb|KHF63276.1|;gb|NIG71520.1|;gb|QDC83599.1|;emb|STR88969.1|	anaerobic C4-dicarboxylate transporter [Klebsiella pneumoniae]	absence	absence	absence	absence	absence	absence	chr
ref|WP_157190481.1|;gb|QGW94074.1|	anaerobic C4-dicarboxylate transporter [Klebsiella pneumoniae]	absence	absence	absence	chr	absence	absence	chr
ref|WP_115233934.1|;emb|STR97424.1|;emb|SUY90323.1|	anthranilate synthase component 1 [Klebsiella pneumoniae]	absence	absence	absence	chr	absence	absence	multiple chr
ref|WP_117047489.1|;emb|SYL50201.1|	anti-sigma-E factor RseA [Klebsiella pneumoniae]	absence	absence	absence	absence	absence	absence	chr
ref|WP_108638345.1|;gb|EBR8050722.1|;gb|EBS2725002.1|;gb|EBW2325386.1|;gb|EBY3809274.1|;gb|ECL8853008.1|;gb|ECY7870667.1|;gb|EEN7392069.1|;gb|PVB78923.1|;tpg|HAD6747387.1|	antirestriction protein [Salmonella enterica]	absence	absence	absence	chr	absence	absence	chr
emb|VGG30429.1|	arginine ABC transporter substrate-binding protein [Klebsiella pneumoniae]	absence	absence	absence	absence	absence	absence	chr
ref|WP_163497346.1|;gb|NGF71943.1|	aromatic amino acid transaminase [Klebsiella pneumoniae]	absence	absence	absence	chr	absence	absence	chr
NA	Arr2	chr	absence	absence	absence	absence	absence	absence
NA	Arr3	absence	absence	absence	absence	chr	absence	absence
ref|WP_142485600.1|	ATP-dependent dethiobiotin synthetase BioD [Klebsiella pneumoniae]	absence	absence	absence	plasm	absence	absence	plasm
ref|WP_095124278.1|;gb|PAB40251.1|	ATP-dependent helicase HrpB [Klebsiella pneumoniae]	absence	absence	absence	absence	absence	absence	chr
emb|SXQ87828.1|	bacteriophage protein [Klebsiella pneumoniae]	absence	absence	absence	absence	absence	absence	chr
ref|WP_009308376.1|;gb|ALK15229.1|;gb|AWY24766.1|;gb|KDL49901.1|;gb|ARX37200.1|;gb|ATQ89434.1|	BCCT family transporter [Klebsiella]	absence	absence	absence	absence	absence	absence	chr
ref|WP_009307732.1|;gb|AIA42376.1|;gb|AIX84658.1|;gb|EOY81368.1|;gb|ESL50987.1|;gb|ESL52921.1|;gb|ESL58945.1|;gb|ESL64153.1|;gb|ESM04881.1|;gb|ESN02842.1|;gb|ESN39934.1|;gb|EWD42561.1|;gb|EWD84378.1|;gb|EWD96840.1|;gb|EWE18331.1|;gb|EWF74188.1|;gb|KDH47142.1|;gb|KGT64123.1|;gb|KKJ18538.1|;gb|KKJ25472.1|;gb|KKJ35507.1|;gb|KKJ64175.1|;emb|CDI22205.1|;emb|VEB99838.1|	benzoate/H(+) symporter BenE family transporter [Enterobacteriaceae]	absence	absence	absence	multiple chr,multiple plasm	absence	absence	multiple plasm
ref|WP_125341994.1|;gb|RSD98623.1|	bifunctional aspartate kinase/homoserine dehydrogenase I [Klebsiella pneumoniae]	absence	absence	absence	absence	absence	absence	chr
ref|WP_044524973.1|;gb|PLD50730.1|;emb|CDQ16708.1|	branched chain amino acid ABC transporter permease LivM [Klebsiella quasipneumoniae]	absence	absence	absence	chr	absence	absence	chr
ref|WP_087850923.1|;gb|OVX16621.1|;gb|PXG92636.1|;gb|QIA81667.1|;emb|SWA74345.1|;emb|SWA83975.1|	carbohydrate ABC transporter substrate-binding protein [Klebsiella pneumoniae]	absence	absence	absence	absence	absence	absence	multiple chr
ref|WP_130988968.1|	carbohydrate porin [Klebsiella pneumoniae]	absence	absence	absence	chr	absence	absence	chr
gb|KAB1781734.1|	cation-transporting P-type ATPase, partial [Klebsiella pneumoniae]	absence	chr	absence	chr	absence	absence	chr
ref|WP_103555762.1|;gb|POK95419.1|	cell division protein DedD [Klebsiella pneumoniae]	absence	absence	absence	absence	absence	absence	chr
ref|WP_135704632.1|;emb|VGH50518.1|	cell division protein FtsX [Klebsiella pneumoniae]	absence	absence	absence	absence	absence	absence	chr
ref|WP_020317234.1|;gb|AIA43200.1|;gb|EPO13645.1|;gb|ESL22852.1|;gb|ESL36981.1|;gb|EWD45591.1|;gb|EWF41807.1|;gb|EZQ97714.1|;gb|KDH45845.1|;gb|KDL91588.1|;gb|KDM15349.1|;gb|KDM32006.1|;gb|KGT62124.1|;emb|CDI24625.1|;emb|SAT42893.1|	cell division protein ZipA [Klebsiella]	absence	absence	absence	chr	absence	absence	chr
ref|WP_100682994.1|;gb|PJR67636.1|	cellulose biosynthesis protein BcsF [Raoultella sp. T31]	absence	absence	absence	absence	absence	absence	chr
ref|WP_110231407.1|;gb|PXG54961.1|	circularly permuted type 2 ATP-grasp protein [Klebsiella pneumoniae]	absence	absence	absence	chr	absence	absence	chr
ref|WP_115244770.1|;emb|STS62258.1|	citrate/sodium symporter CitN [Klebsiella pneumoniae]	absence	absence	absence	absence	absence	absence	chr
ref|WP_025712316.1|;emb|VGP67081.1|;gb|ASV22307.1|;gb|KMI39620.1|;gb|NBZ77326.1|;gb|OZQ44859.1|	class 1 fructose-bisphosphatase [Klebsiella]	absence	absence	absence	chr	absence	absence	chr
ref|WP_154706954.1|	cold-shock protein, partial [Klebsiella pneumoniae]	absence	absence	absence	chr	absence	absence	chr
ref|WP_085842414.1|	conjugal transfer protein TrbE, partial [Klebsiella pneumoniae]	absence	absence	absence	chr	absence	absence	multiple chr
ref|WP_061154094.1|;emb|VGP48234.1|;gb|PJR50029.1|;gb|PJR56652.1|;gb|PJR67413.1|;gb|PJX29489.1|	crossover junction endodeoxyribonuclease RuvC [Klebsiella]	absence	absence	absence	absence	plasm	absence	multiple plasm
ref|WP_045324951.1|;gb|KJN59959.1|;gb|KJO84510.1|;gb|KJO27903.1|;gb|KJO97565.1|;gb|KOQ80317.1|	Cu(+)/Ag(+) efflux RND transporter outer membrane channel SilC [Enterobacter cloacae complex]	absence	absence	absence	chr	absence	absence	chr
ref|WP_040146807.1|;gb|OCN20094.1|;gb|ATQ98057.1|;gb|ATR03229.1|;gb|ATR08628.1|;gb|ATR14355.1|	cysteine desulfurase CsdA [Klebsiella pneumoniae]	absence	absence	absence	absence	absence	absence	multiple chr
ref|WP_169534696.1|;gb|QJJ86295.1|;gb|QJK76513.1|	cytosine permease [Klebsiella pneumoniae]	absence	absence	absence	chr	absence	absence	chr
ref|WP_032411062.1|;gb|AIX68490.1|;gb|ETX43391.1|;gb|EWF47728.1|;gb|KDM21427.1|;gb|KAB7962633.1|	deoxyribodipyrimidine photo-lyase [Klebsiella]	absence	absence	absence	chr	absence	absence	chr
NA	DfrA30	absence	absence	absence	absence	chr	absence	absence
ref|WP_117085230.1|;emb|SVV53383.1|	dGTPase [Klebsiella pneumoniae]	absence	absence	absence	chr	absence	absence	multiple chr
ref|WP_100111864.1|	diaminopropionate ammonia-lyase [Klebsiella pneumoniae]	absence	absence	absence	absence	absence	absence	chr
ref|WP_023287389.1|;gb|ESL65557.1|	diguanylate phosphodiesterase [Klebsiella pneumoniae]	absence	absence	absence	absence	absence	absence	chr
ref|WP_040174513.1|;emb|STV08200.1|;emb|VFS33997.1|;gb|AYJ95743.1|;gb|RLO17079.1|;emb|SQC26143.1|	dihydroxyacetone kinase subunit DhaM [Klebsiella pneumoniae]	absence	absence	absence	chr	absence	absence	chr
ref|WP_053891086.1|;emb|CTZ54714.1|	DinI family protein [Escherichia coli]	absence	absence	absence	chr	absence	absence	chr
ref|WP_159225796.1|	dipeptidase PepE [Klebsiella pneumoniae]	absence	absence	absence	absence	absence	absence	chr
ref|WP_101987409.1|;gb|ROF52736.1|;gb|PLO97189.1|;emb|SSL41812.1|;emb|SVX47035.1|;emb|SXJ20409.1|	DMT family transporter [Klebsiella pneumoniae]	absence	absence	absence	chr	absence	absence	chr
ref|WP_101987051.1|;gb|PLP00517.1|;gb|ROF52684.1|;emb|SSL41759.1|;emb|SVX49053.1|	DNA helicase IV [Klebsiella pneumoniae]	absence	absence	absence	chr	absence	absence	chr
ref|WP_165476057.1|	DNA polymerase III subunit epsilon [Klebsiella pneumoniae]	absence	absence	absence	absence	absence	absence	plasm
ref|WP_004177229.1|;gb|ABR75904.1|;gb|AEJ96853.1|;gb|AIX68168.1|;gb|AJC05910.1|;gb|EKB64527.1|;gb|EKB74913.1|;gb|EKB86738.1|;gb|EOY66316.1|;gb|EOZ67839.1|;gb|ESL54837.1|;gb|ESL62647.1|;gb|ESL66413.1|;gb|ESM93765.1|;gb|ESN44087.1|;gb|ESN48864.1|;gb|ESN60606.1|;gb|EWE07513.1|;gb|EWF49335.1|;gb|EWF51438.1|;gb|EWF78627.1|;gb|KDH19429.1|;gb|KDL74085.1|;gb|KKJ17925.1|;gb|KKJ30133.1|;gb|KKJ34478.1|;gb|K…	DNA polymerase III subunit gamma/tau [Enterobacteriaceae]	absence	absence	absence	absence	absence	absence	chr
ref|WP_115667968.1|	DNA repair protein RadA [Klebsiella pneumoniae]	absence	absence	absence	chr	absence	absence	chr
ref|WP_117247967.1|;emb|SWR43529.1|	DNA translocase FtsK [Klebsiella pneumoniae]	absence	absence	absence	chr	absence	absence	chr
ref|WP_075286873.1|	DNA-binding protein StpA [Klebsiella pneumoniae]	absence	absence	absence	absence	absence	absence	chr
ref|WP_148404304.1|;gb|TXU68518.1|	DNA-binding transcriptional regulator ArgP [Klebsiella pneumoniae]	absence	absence	absence	chr	absence	absence	chr
ref|WP_131032794.1|	DUF1471 domain-containing protein [Klebsiella variicola]	absence	absence	absence	chr	absence	absence	chr
gb|EBA7582813.1|;gb|EBN0365468.1|;gb|ECA1969132.1|;gb|EBB9438805.1|;gb|EBQ7300538.1|	DUF2724 domain-containing protein [Salmonella enterica]	absence	absence	absence	absence	absence	absence	multiple plasm
ref|WP_117244714.1|;emb|SWO31073.1|	DUF3440 domain-containing protein [Klebsiella pneumoniae]	absence	absence	absence	absence	absence	absence	chr
ref|WP_160148026.1|	DUF3742 family protein [Pseudomonas brassicacearum]	absence	absence	absence	chr	absence	absence	chr
ref|WP_101970579.1|;gb|AUN50926.1|;gb|KAB0282315.1|	endopeptidase La [Klebsiella pneumoniae]	absence	chr	absence	absence	absence	absence	chr
ref|WP_161198989.1|;gb|MZO37724.1|	energy-dependent translational throttle protein EttA [Klebsiella pneumoniae]	absence	absence	absence	chr	absence	absence	chr
ref|WP_032411375.1|;gb|ETX41429.1|;gb|KDM20592.1|;gb|OFV36472.1|;gb|OUI17860.1|;gb|RZG39326.1|	exoribonuclease II [Klebsiella]	absence	absence	absence	chr	absence	absence	chr
ref|WP_134900089.1|;emb|STT59767.1|	FdhF/YdeP family oxidoreductase [Klebsiella pneumoniae]	absence	absence	absence	absence	absence	absence	chr
gb|AHM80189.1|;gb|AHM85824.1|;emb|CDQ54045.1|	Ferric aerobactin receptor precursor [Klebsiella pneumoniae 30684/NJST258_2]	absence	absence	absence	absence	absence	absence	plasm
ref|WP_167835867.1|;gb|QIV51756.1|	ferrochelatase [Klebsiella pneumoniae]	absence	absence	absence	absence	absence	absence	chr
ref|WP_052450216.1|;gb|OBT33701.1|;gb|PLI97088.1|	fimbria/pilus periplasmic chaperone [Klebsiella pneumoniae]	absence	absence	absence	absence	absence	absence	chr
ref|WP_014069576.1|;gb|AEN64154.1|;gb|NIF36794.1|	formate transporter FocA [Enterobacter]	absence	absence	absence	absence	absence	absence	chr
ref|WP_117262569.1|;emb|SWV63044.1|;emb|SXA70049.1|;emb|VAU09209.1|	four-carbon acid sugar kinase family protein [Klebsiella pneumoniae]	absence	absence	absence	multiple chr	absence	absence	multiple chr
ref|WP_043955462.1|;gb|KIS42779.1|	FtsH protease activity modulator HflK [Kosakonia radicincitans]	absence	chr	absence	absence	absence	absence	chr
ref|WP_071582970.1|;gb|OKN24497.1|;gb|PXK61625.1|;gb|PXL26923.1|;gb|PXL33926.1|;gb|PXL43819.1|	gamma-glutamylcyclotransferase [Klebsiella variicola]	absence	absence	absence	absence	absence	absence	plasm
ref|WP_117026528.1|;emb|SXJ51986.1|;emb|SXP37191.1|	Glu/Leu/Phe/Val dehydrogenase [Klebsiella pneumoniae]	absence	absence	absence	chr	absence	absence	multiple chr
ref|WP_135735268.1|;emb|VGH75238.1|	glutathione-disulfide reductase [Klebsiella pneumoniae]	absence	absence	absence	chr	absence	absence	chr
ref|WP_102095712.1|;gb|PLN84016.1|	glycine betaine/L-proline ABC transporter ATP-binding protein ProV [Klebsiella pneumoniae]	absence	absence	absence	multiple chr	absence	absence	multiple chr
emb|VGB56449.1|	glycoside hydrolase [Klebsiella pneumoniae]	absence	absence	absence	absence	absence	absence	chr
ref|WP_085843788.1|	glyoxylate/hydroxypyruvate reductase GhrA [Klebsiella pneumoniae]	absence	absence	absence	chr	absence	absence	chr
ref|WP_117083278.1|;emb|SXS98616.1|	GntR family transcriptional regulator [Klebsiella pneumoniae]	absence	absence	absence	absence	absence	absence	chr
ref|WP_004176166.1|;gb|ABR77151.1|;gb|AEJ98195.1|;gb|AIX69487.1|;gb|EKB65876.1|;gb|EKB77193.1|;gb|ESM57235.1|;gb|ESN52137.1|;gb|EWD82505.1|;gb|EWE04429.1|;gb|EWF46172.1|;gb|KDL71003.1|;gb|KKJ18321.1|;gb|KKJ36607.1|;gb|KKJ63977.1|;emb|CCN29779.1|;emb|CDI12780.1|;emb|STR31556.1|;tpg|HAI9498688.1|	GrpB family protein [Klebsiella]	absence	absence	absence	chr	absence	absence	multiple chr
ref|WP_023341274.1|;gb|AMV52548.1|;gb|ESN41063.1|;gb|AMV57706.1|;gb|AUJ39713.1|;gb|AUJ44973.1|	helix-turn-helix transcriptional regulator [Klebsiella]	absence	absence	absence	absence	absence	absence	plasm
ref|WP_071359855.1|;gb|PJX62186.1|	hemolysin expression modulator Hha [Klebsiella sp. E-Nf3]	absence	absence	absence	absence	absence	absence	chr
ref|WP_159126155.1|	Hok/Gef family protein [Enterobacter roggenkampii]	absence	absence	absence	chr	absence	absence	chr
ref|WP_069376425.1|;gb|ODP74299.1|	hydrogenase nickel incorporation protein HypB [Klebsiella pneumoniae]	absence	absence	absence	plasm	absence	absence	absence
ref|WP_159185723.1|	hydroxyisourate hydrolase [Klebsiella pneumoniae]	absence	absence	absence	chr	absence	absence	chr
ref|WP_169792828.1|;emb|SFN64648.1|;emb|SNV04214.1|	hypothetical protein [Capnocytophaga haemolytica]	absence	absence	absence	chr	absence	absence	chr
ref|WP_014343505.1|;ref|YP_005229736.1|;gb|AKF15633.1|;gb|AEW92169.1|;gb|ALS88753.1|;gb|AOZ87122.1|;gb|AQV82078.1|	hypothetical protein [Enterobacterales]	absence	absence	absence	multiple chr	absence	absence	multiple chr
ref|WP_032436733.1|;gb|EWD67644.1|;gb|NHJ96806.1|;gb|RNX73342.1|;tpg|HAJ2742994.1|;gb|KMH78909.1|	hypothetical protein [Enterobacteriaceae]	absence	absence	absence	absence	absence	absence	chr
ref|WP_032420959.1|;gb|EWE03849.1|;gb|THQ69692.1|;gb|AUW08594.1|;gb|EWF56966.1|;gb|KLY22755.1|	hypothetical protein [Enterobacteriaceae]	absence	absence	chr	absence	absence	absence	chr
ref|WP_012737222.1|;gb|AFQ67789.1|;gb|AMA28432.1|;gb|EPA88825.1|;gb|EPO88747.1|;gb|ERN58218.1|;gb|EZQ82598.1|;gb|EZR24176.1|;gb|KDL42567.1|;gb|KEF23133.1|;emb|CDL17180.1|;dbj|BAH61369.1|	hypothetical protein [Enterobacteriaceae]	absence	absence	absence	chr	absence	absence	chr
ref|WP_085334027.1|;gb|OSB22423.1|;gb|RCJ48989.1|;gb|RCJ54624.1|;gb|RCJ82736.1|	hypothetical protein [Klebsiella pneumoniae]	absence	absence	absence	absence	absence	absence	chr
ref|WP_135699250.1|;emb|VGG54718.1|	hypothetical protein [Klebsiella pneumoniae]	absence	absence	absence	chr	absence	absence	chr
ref|WP_020804851.1|;gb|ARQ94679.1|;gb|EOY65175.1|;gb|EOZ62446.1|;gb|RTA51247.1|;gb|AUD17296.1|	hypothetical protein [Klebsiella pneumoniae]	absence	absence	absence	chr	absence	absence	chr
ref|WP_142262421.1|	hypothetical protein [Klebsiella pneumoniae]	absence	absence	absence	absence	absence	absence	chr
ref|WP_117059675.1|	hypothetical protein [Klebsiella pneumoniae]	absence	absence	absence	chr	absence	absence	chr
ref|WP_060579261.1|;gb|ALQ84571.1|;gb|ALQ90066.1|;gb|OJE60805.1|;gb|OJE64562.1|;gb|OJE71893.1|	hypothetical protein [Klebsiella pneumoniae]	absence	absence	absence	chr	absence	absence	chr
ref|WP_162618948.1|	hypothetical protein [Klebsiella pneumoniae]	absence	absence	absence	absence	absence	absence	chr
ref|WP_065953862.1|;gb|OCV81649.1|;emb|SSI18899.1|;emb|SWW67801.1|;emb|SXA47553.1|;emb|SYC74156.1|	hypothetical protein [Klebsiella pneumoniae]	chr	absence	absence	chr	absence	absence	chr
ref|WP_119719775.1|;gb|RGA10835.1|;gb|RMA15644.1|;gb|RRY48870.1|;gb|RRY91334.1|;emb|VGA80206.1|	hypothetical protein [Klebsiella pneumoniae]	chr	absence	absence	chr	absence	absence	chr
ref|WP_048289061.1|;gb|AMV53163.1|;gb|AMV58331.1|;gb|AUJ39078.1|;gb|AUJ44333.1|;gb|KAA1232443.1|	hypothetical protein [Klebsiella]	absence	absence	absence	absence	absence	absence	chr
ref|WP_115284659.1|;gb|EBR9812211.1|;gb|ECI7627363.1|;gb|EBU9729421.1|;gb|EBV3613625.1|;gb|ECB5045885.1|	hypothetical protein [Salmonella enterica]	absence	absence	absence	absence	absence	absence	chr
gb|ADP67845.1|	hypothetical protein CWU_02290 [Buchnera aphidicola str. JF98 (Acyrthosiphon pisum)]	absence	absence	absence	absence	absence	absence	chr
gb|EOY80848.1|	hypothetical protein H232_5403 [Klebsiella pneumoniae UHKPC81]	absence	absence	absence	chr	absence	absence	chr
gb|AIM51786.1|	hypothetical protein HQ81_0265 [Dickeya phage phiDP23.1]	absence	absence	absence	chr	absence	absence	chr
gb|OKL75163.1|	hypothetical protein L377_005555 [Klebsiella pneumoniae MGH 31]	absence	absence	absence	chr	absence	absence	chr
emb|VUS84004.1|	hypothetical protein SB6407_04032 [Klebsiella grimontii]	absence	absence	absence	absence	absence	absence	chr
gb|KLZ68608.1|	hypothetical protein SL19_02034 [Klebsiella pneumoniae]	absence	absence	absence	chr	absence	absence	chr
emb|VVK39673.1|	Inner membrane transport protein ynfM [Klebsiella pneumoniae]	absence	absence	absence	absence	absence	absence	chr
ref|WP_040188977.1|;gb|ATU15134.1|;gb|KAB2326688.1|;gb|KLZ69725.1|;gb|NDY27787.1|;gb|NHX44454.1|	iron ABC transporter permease [Klebsiella pneumoniae]	absence	absence	absence	absence	absence	absence	chr
ref|WP_064184130.1|;gb|ANK50249.1|;gb|ASV23265.1|;gb|PLH82426.1|;gb|PLI55551.1|;gb|RNR86519.1|	IS66 family insertion sequence hypothetical protein [Klebsiella]	absence	absence	absence	chr	absence	absence	multiple chr
ref|WP_108925412.1|	isocitrate dehydrogenase [Klebsiella pneumoniae]	absence	absence	absence	chr	absence	absence	chr
ref|WP_102012438.1|;gb|PLL81318.1|	L-fucose mutarotase [Klebsiella pneumoniae]	absence	absence	absence	chr	absence	absence	chr
ref|WP_025862039.1|;gb|KDL23066.1|;gb|OYG36996.1|;emb|VEC25658.1|;gb|KHF62783.1|;gb|KMH17374.1|	L-threonine kinase [Klebsiella pneumoniae]	absence	absence	absence	chr	absence	absence	chr
ref|WP_080831496.1|;emb|SLU65903.1|;emb|SLV11939.1|;emb|SLV20149.1|;emb|SLX03427.1|;emb|SLX07925.1|	magnesium-translocating P-type ATPase [Klebsiella pneumoniae]	absence	absence	absence	plasm	absence	absence	multiple plasm
ref|WP_044785008.1|;emb|CEN67293.1|	malonate decarboxylase holo-ACP synthase [Klebsiella pneumoniae]	absence	absence	absence	absence	absence	absence	chr
ref|WP_130937058.1|;emb|VGA78195.1|;emb|VGB26435.1|	MdtA/MuxA family multidrug efflux RND transporter periplasmic adaptor subunit [Klebsiella pneumoniae]	absence	absence	absence	chr	absence	absence	chr
ref|WP_115656790.1|;emb|SWZ00484.1|	mechanosensitive ion channel [Klebsiella pneumoniae]	absence	absence	absence	plasm	absence	absence	plasm
ref|WP_143995031.1|;emb|VTO05585.1|	membrane dipeptidase [Klebsiella pneumoniae]	absence	absence	absence	absence	absence	absence	chr
ref|WP_153908529.1|;gb|MRK04126.1|;gb|MRK36057.1|	membrane-bound PQQ-dependent dehydrogenase, glucose/quinate/shikimate family [Klebsiella pneumoniae]	absence	absence	chr	absence	absence	absence	chr
ref|WP_040225765.1|;gb|OYI93420.1|;gb|KME95511.1|;gb|KMI58999.1|;gb|KSX39824.1|;gb|MXR89602.1|	methionine synthase [Klebsiella pneumoniae]	absence	absence	absence	chr	absence	absence	chr
ref|WP_087830131.1|;emb|VGL53858.1|	methionyl-tRNA formyltransferase [Klebsiella pneumoniae]	absence	absence	absence	chr	absence	absence	chr
ref|WP_004892367.1|;gb|EMH98213.1|;gb|ESM91485.1|;gb|KDL39591.1|;gb|PZA57833.1|;gb|KMD81638.1|	MHS family MFS transporter [Klebsiella pneumoniae]	absence	absence	absence	absence	absence	absence	chr
ref|WP_117100255.1|;emb|SVT04028.1|	molybdenum-dependent transcriptional regulator [Klebsiella pneumoniae]	absence	absence	absence	absence	absence	absence	chr
ref|WP_009485882.1|;gb|EPO13416.1|;gb|PPL42710.1|;gb|APB52308.1|;gb|ARZ95999.1|;gb|ATS15141.1|	MurR/RpiR family transcriptional regulator [Klebsiella]	absence	absence	absence	chr	absence	absence	chr
ref|WP_101976015.1|;gb|PLH28462.1|	N-acetyltransferase [Klebsiella pneumoniae]	absence	absence	absence	absence	plasm	absence	absence
emb|VEB99364.1|	N-acyl homoserine lactonase AttM [Klebsiella aerogenes]	absence	absence	absence	chr	absence	absence	chr
ref|WP_065808303.1|;emb|SBX15622.1|;emb|SSG58440.1|	Na(+)-translocating NADH-quinone reductase subunit A [Klebsiella pneumoniae]	absence	absence	absence	absence	absence	absence	chr
ref|WP_164558460.1|	Na/Pi cotransporter family protein, partial [Pseudomonas viridiflava]	absence	absence	absence	chr	absence	absence	multiple chr
ref|WP_117104179.1|;emb|SVT95819.1|	NAD(P)H-dependent oxidoreductase [Klebsiella pneumoniae]	absence	absence	absence	chr	absence	absence	chr
ref|WP_093984086.1|;gb|OXP76438.1|;gb|OXP94380.1|	NADH-quinone oxidoreductase subunit NuoN [Klebsiella pneumoniae]	chr	absence	absence	absence	absence	absence	chr
ref|WP_085163647.1|;emb|SME47961.1|;emb|SVV46988.1|;emb|SWW79593.1|;emb|VGH79574.1|	NADP-dependent phosphogluconate dehydrogenase [Klebsiella pneumoniae]	absence	absence	absence	chr	absence	absence	multiple chr
ref|WP_123811414.1|;gb|AZA40996.1|	NADP(H)-dependent aldo-keto reductase [Klebsiella pneumoniae]	absence	absence	absence	absence	absence	absence	chr
ref|WP_163488948.1|	nicotinamide riboside transporter PnuC [Klebsiella pneumoniae]	absence	absence	absence	chr	absence	absence	chr
ref|WP_020316386.1|;gb|EPO22757.1|;gb|EZQ94831.1|;gb|OYJ13441.1|;gb|APB52697.1|;gb|ARZ95619.1|	nucleotide exchange factor GrpE [Klebsiella pneumoniae]	absence	absence	absence	absence	absence	absence	chr
emb|VAT48390.1|;emb|VAU01493.1|	OLD family ATP-dependent endonuclease [Klebsiella pneumoniae]	absence	absence	absence	chr	absence	absence	chr
ref|WP_040237789.1|;emb|SYH05148.1|;emb|SYH34532.1|;emb|VGF23053.1|;emb|VGF23840.1|;emb|VVJ93672.1|	oligosaccharide MFS transporter [Klebsiella pneumoniae]	absence	absence	absence	chr	absence	absence	chr
ref|WP_159194142.1|	oxalate/formate MFS antiporter [Klebsiella pneumoniae]	absence	absence	absence	chr	absence	absence	chr
gb|EFJ3342170.1|	peptide deformylase [Escherichia coli]	absence	absence	absence	chr	absence	absence	chr
ref|WP_135681565.1|;emb|VGD79083.1|	peptidoglycan-binding protein LysM [Klebsiella pneumoniae]	absence	absence	absence	chr	absence	absence	chr
ref|WP_062777346.1|;gb|QGH31982.1|;gb|QGH40964.1|;emb|VDZ85435.1|	peptidylprolyl isomerase [Kluyvera intermedia]	absence	absence	absence	chr	absence	absence	chr
ref|WP_060628402.1|;gb|KAA8868341.1|;gb|KSY87213.1|;gb|RZM73833.1|	phage tail protein [Klebsiella pneumoniae]	absence	chr	absence	absence	absence	absence	absence
ref|WP_064189018.1|;gb|NAU28579.1|;gb|NIC64681.1|;gb|QJN58739.1|;gb|RSK94909.1|;gb|RXY30094.1|	phage tail protein I [Klebsiella]	absence	absence	absence	absence	absence	absence	plasm
gb|RRE24255.1|	phage tail tape measure protein [Klebsiella pneumoniae]	absence	absence	absence	chr	absence	absence	chr
ref|WP_130573837.1|;gb|TAI02803.1|	phenylacetate--CoA ligase [Klebsiella pneumoniae]	absence	absence	absence	chr	absence	absence	chr
ref|WP_109139525.1|;gb|PWS18206.1|;gb|RBI75008.1|	phenylacetate-CoA oxygenase subunit PaaC [Klebsiella pneumoniae]	absence	absence	absence	chr	absence	absence	chr
ref|WP_117042947.1|;emb|SVO11865.1|	phenylacetic acid degradation protein PaaY [Klebsiella pneumoniae]	absence	absence	absence	chr	absence	absence	chr
gb|EDQ8253213.1|	phosphonate ABC transporter permease [Salmonella enterica subsp. enterica serovar 4,[5],12:i:-]	absence	absence	absence	chr	absence	absence	chr
ref|WP_102006051.1|;gb|PLM30816.1|	phosphopantetheinyl transferase [Klebsiella quasipneumoniae]	absence	absence	absence	absence	absence	absence	chr
ref|WP_130941222.1|	PLP-dependent aminotransferase family protein [Klebsiella pneumoniae]	absence	absence	absence	chr	absence	absence	chr
ref|WP_023318971.1|;gb|ESM63366.1|	PLP-dependent aminotransferase family protein [Klebsiella quasipneumoniae]	absence	absence	absence	chr	absence	absence	chr
ref|WP_126655628.1|;gb|AUO16011.1|;gb|KAB1873641.1|;gb|RUL06989.1|	porin OmpC [Klebsiella pneumoniae]	absence	absence	absence	chr	absence	absence	chr
ref|WP_048299183.1|;gb|KMH40622.1|;emb|SSK11584.1|;emb|VGK77754.1|	prepilin peptidase [Klebsiella pneumoniae]	absence	absence	absence	absence	absence	absence	chr
ref|WP_117050981.1|;emb|SXY52709.1|;emb|SXZ37596.1|;emb|SXZ49060.1|;emb|SXZ66943.1|;emb|VUK68968.1|	prepilin-type N-terminal cleavage/methylation domain-containing protein [Klebsiella pneumoniae]	absence	absence	absence	chr	absence	absence	chr
ref|WP_079904095.1|;gb|EBH8076463.1|;gb|ECF6266265.1|;gb|EDW1854172.1|;gb|EEJ3488554.1|;gb|EAM8641276.1|	PTS ascorbate transporter subunit IIA [Salmonella enterica]	absence	absence	absence	absence	absence	absence	chr
ref|WP_117037063.1|;emb|SXJ00743.1|	PTS cellobiose/arbutin/salicin transporter subunit IIBC [Klebsiella pneumoniae]	absence	absence	absence	chr	absence	absence	chr
ref|WP_141236004.1|	PTS sugar transporter, partial [Acinetobacter baumannii]	absence	absence	absence	chr	absence	absence	chr
ref|WP_169517414.1|;gb|NMS95692.1|	purine/pyrimidine permease [Klebsiella pneumoniae]	absence	absence	absence	chr	chr	chr	chr
emb|SWX89945.1|;emb|SXT43614.1|	putative transcriptional regulator of fimbrial expression [Klebsiella pneumoniae]	absence	absence	absence	chr	absence	absence	chr
ref|WP_110192577.1|;gb|OKB35558.1|;gb|PXI07529.1|;gb|PXI33453.1|;gb|PXJ54439.1|;gb|RRF30383.1|	putative transporter [Klebsiella pneumoniae]	absence	absence	absence	absence	absence	absence	chr
emb|VCX52864.1|;emb|VCZ49502.1|;emb|VCZ62946.1|;emb|VCZ71060.1|;emb|VDA01043.1|	Putative transposase (identified by ISEscan HMM) [Klebsiella pneumoniae]	absence	absence	absence	chr	absence	absence	chr
ref|WP_110198106.1|;gb|PXK06677.1|	putrescine ABC transporter permease PotH [Klebsiella variicola]	absence	absence	absence	chr	absence	absence	chr
ref|WP_135727324.1|;emb|VGD92863.1|	pyridoxal phosphate-dependent aminotransferase [Klebsiella pneumoniae]	absence	absence	absence	absence	absence	absence	chr
ref|WP_074187260.1|;emb|SAW11278.1|;emb|SWN12822.1|;emb|SWT68399.1|;emb|SWX46830.1|;emb|SXC23604.1|	pyridoxal-phosphate dependent enzyme [Klebsiella pneumoniae]	absence	absence	chr	chr	absence	chr	chr
ref|WP_160584970.1|;gb|MXM32978.1|;gb|PCR34271.1|	quinone oxidoreductase [Klebsiella pneumoniae]	absence	absence	absence	absence	chr	absence	absence
ref|WP_136030126.1|;emb|VGP99209.1|	RpiB/LacA/LacB family sugar-phosphate isomerase [Klebsiella quasipneumoniae]	absence	absence	absence	chr	absence	absence	chr
ref|WP_032412517.1|;gb|EWE15673.1|;gb|KAB7526860.1|;emb|VAO28694.1|	S-type pyocin domain-containing protein [Klebsiella pneumoniae]	absence	absence	absence	chr	absence	absence	chr
ref|WP_114266506.1|;emb|SSG99370.1|	serine-type D-Ala-D-Ala carboxypeptidase [Klebsiella pneumoniae]	absence	absence	absence	chr	absence	absence	chr
ref|WP_167877444.1|;emb|SYH05848.1|;emb|SYH35700.1|;emb|VGF17651.1|;emb|VGF19919.1|;emb|VVK01429.1|	siderophore-interacting protein [Klebsiella pneumoniae]	chr	absence	absence	absence	absence	absence	chr
ref|WP_117031167.1|;emb|SXX61125.1|	sigma-54-dependent transcriptional regulator [Klebsiella pneumoniae]	absence	absence	absence	absence	absence	absence	multiple chr
ref|WP_142909967.1|;emb|SWN09742.1|	site-specific integrase [Klebsiella pneumoniae]	absence	absence	absence	chr	absence	absence	chr
ref|WP_049009832.1|;gb|PXM25052.1|	STAS domain-containing protein [Klebsiella variicola]	absence	absence	absence	absence	absence	absence	chr
ref|WP_114264972.1|;emb|SSI99428.1|	sugar porter family MFS transporter [Klebsiella pneumoniae]	absence	absence	absence	absence	absence	absence	chr
ref|WP_040147435.1|;gb|OCN17985.1|;gb|ATR02017.1|;gb|ATR07193.1|;gb|ATR12587.1|;gb|ATR18310.1|	sugar-binding transcriptional regulator [Klebsiella pneumoniae]	absence	absence	absence	absence	absence	absence	chr
gb|EDC6772289.1|	sulfonamide-resistant dihydropteroate synthase Sul1 [Salmonella enterica]	chr	chr	absence	absence	absence	absence	chr
ref|WP_069354135.1|;gb|APK11895.1|;gb|EEY3859096.1|;gb|EEZ7475402.1|;gb|EEZ7569298.1|;gb|EFB7630614.1|	terminase endonuclease subunit [Enterobacteriaceae]	absence	absence	absence	absence	absence	absence	chr
ref|WP_038344645.1|;gb|NDM91129.1|;gb|NDM94731.1|;gb|NDN19216.1|;gb|NDX86796.1|;gb|NDX89715.1|	tetracycline efflux MFS transporter Tet(B), partial [Acinetobacter baumannii]	absence	absence	absence	chr	absence	absence	chr
ref|WP_111531357.1|;gb|PZZ95991.1|	threonine/serine exporter [Klebsiella pneumoniae]	absence	absence	absence	chr	absence	absence	chr
ref|WP_128349255.1|;gb|RWS90841.1|	transcriptional activator NhaR [Klebsiella michiganensis]	absence	absence	absence	chr	absence	absence	chr
ref|WP_105490658.1|;gb|PQM81161.1|;gb|PQM91678.1|	transporter substrate-binding domain-containing protein [Klebsiella quasipneumoniae]	absence	absence	absence	chr	absence	absence	chr
gb|AIX83021.1|;gb|ALQ84479.1|;gb|EJK16592.1|;gb|EPO21154.1|;gb|ESL17482.1|;gb|ESL33185.1|;gb|ESL62976.1|;gb|ESL92389.1|;gb|ESM24278.1|;gb|ESM93266.1|;gb|EWD90829.1|;gb|EWE03141.1|;gb|EWE20400.1|;gb|EWE54337.1|;gb|EWF47950.1|;gb|EWF66278.1|;gb|EWF78880.1|;gb|EZQ90461.1|;gb|KDL80257.1|	transposase [Klebsiella pneumoniae subsp. pneumoniae]	absence	absence	absence	chr	absence	absence	chr
gb|KNH27097.1|	transposase [Pseudomonas syringae]	absence	absence	absence	absence	absence	absence	chr
emb|VVK28429.1|	Transposase and inactivated derivatives [Klebsiella pneumoniae]	absence	absence	absence	absence	absence	absence	chr
ref|WP_110211211.1|;gb|PXJ52264.1|	triphosphoribosyl-dephospho-CoA synthase [Klebsiella pneumoniae]	absence	absence	absence	absence	absence	absence	chr
ref|WP_118213535.1|;gb|RHE66387.1|	tRNA pseudouridine(13) synthase TruD [Klebsiella pneumoniae]	absence	absence	absence	chr	absence	absence	chr
gb|EEX1481433.1|	type 1 fimbria regulatory protein FimB [Escherichia coli]	absence	absence	absence	chr	absence	absence	absence
ref|WP_135647471.1|;emb|VFZ54934.1|	type 1 fimbrial protein [Klebsiella pneumoniae]	absence	chr	absence	absence	absence	absence	absence
ref|WP_032430834.1|;gb|AST82860.1|;gb|AUV46304.1|;gb|AVE61415.1|;gb|AVU37923.1|;gb|EZQ75027.1|;gb|EZR17735.1|;gb|KDL38156.1|;gb|KJL68209.1|;gb|KJL74251.1|;gb|KUX22003.1|;gb|OIK40253.1|;gb|QAR67982.1|	type II site-specific deoxyribonuclease [Enterobacteriaceae]	absence	absence	absence	multiple chr	absence	absence	chr
ref|WP_097408123.1|;gb|PCQ65612.1|;emb|SXO12231.1|	type IV conjugative transfer system protein TraE [Klebsiella pneumoniae]	absence	absence	absence	chr	absence	absence	chr
ref|WP_020323961.1|;gb|EPA91659.1|;gb|EPO96719.1|;gb|ERN58812.1|;gb|EZQ76800.1|;gb|EZR22997.1|;gb|KDL46415.1|;gb|KEF26375.1|;gb|NGX80114.1|	type VI secretion system baseplate subunit TssF [Klebsiella pneumoniae]	absence	absence	absence	chr	absence	absence	chr
ref|WP_130993771.1|	type VI secretion system protein TssA [Klebsiella variicola]	absence	absence	absence	chr	absence	absence	chr
ref|WP_048268870.1|;gb|KMI21392.1|;gb|OUF32719.1|;gb|OUF44536.1|;gb|TYE19146.1|;gb|TYE19181.1|	type-F conjugative transfer system protein TrbI [Enterobacteriaceae]	absence	absence	absence	chr	absence	absence	chr
ref|WP_004149328.1|;gb|EJK90027.1|;gb|NIG68143.1|;gb|QDC86753.1|;emb|STT41474.1|;emb|STT47137.1|	tyrosine-type recombinase/integrase [Klebsiella pneumoniae]	absence	absence	absence	chr	absence	absence	chr
emb|SXY93431.1|	Uncharacterised protein [Klebsiella pneumoniae]	absence	absence	absence	chr	absence	absence	chr
emb|VDY66522.1|;emb|VEC28584.1|	Uncharacterised protein [Shimwellia blattae]	absence	absence	absence	chr	absence	absence	multiple chr
emb|VAF17770.1|;emb|VAK96487.1|	undecaprenyl pyrophosphate synthase [Enterobacter cloacae]	absence	absence	absence	plasm	absence	absence	plasm
emb|CDQ52961.1|	unnamed protein product [Klebsiella pneumoniae]	absence	absence	absence	chr	absence	absence	chr
ref|WP_100111700.1|;emb|STW88991.1|	urea ABC transporter permease subunit UrtC [Klebsiella pneumoniae]	absence	absence	absence	chr	absence	absence	chr
ref|WP_115244157.1|;emb|STS58751.1|	urease accessory protein UreE [Klebsiella pneumoniae]	absence	absence	absence	absence	absence	absence	chr
ref|WP_142485041.1|	UxaA family hydrolase [Klebsiella pneumoniae]	absence	absence	absence	chr	absence	absence	multiple chr
ref|WP_004183101.1|;gb|ABR75727.1|;gb|ALK14435.1|;gb|AMV53382.1|;gb|EKB86557.1|;gb|EOY78024.1|;gb|ESL43803.1|;gb|ESM58912.1|;gb|ESN60425.1|;gb|EWD03944.1|;gb|EWE19721.1|;gb|EWF38308.1|;gb|EWF49154.1|;gb|KDL96027.1|;gb|PIJ29202.1|;emb|VEC59686.1|;tpg|HAJ5766386.1|	VOC family protein [Bacteria]	absence	absence	absence	chr	absence	absence	chr
ref|WP_135730849.1|;gb|TWX80557.1|;emb|VFZ29385.1|	VOC family protein [Klebsiella pneumoniae]	absence	absence	absence	absence	absence	absence	chr
ref|WP_136409349.1|;gb|THH60018.1|;gb|THH96149.1|;gb|THH99847.1|;gb|THI21613.1|;gb|THI27964.1|	xylose isomerase [Klebsiella pneumoniae]	absence	absence	absence	chr	absence	absence	chr
ref|WP_002896365.1|;ref|YP_005226061.1|;gb|ABR76320.1|;gb|ADC59373.1|;gb|AEJ97415.1|;gb|AFQ66626.1|;gb|AGT25048.1|;gb|AGX37134.1|;gb|AHE45486.1|;gb|AHM80410.1|;gb|AHM86047.1|;gb|AIA36023.1|;gb|AIA41318.1|;gb|AID97447.1|;gb|AIE22336.1|;gb|AIE27714.1|;gb|AIG82875.1|;gb|AIK80225.1|;gb|AJB33279.1|;gb|AJC05468.1|;gb|AKR84695.1|;gb|AKR90176.1|;gb|AKR95659.1|;gb|AKS01128.1|;gb|ALK15115.1|;gb|AVO96729.1|…	YbjN domain-containing protein [Enterobacteriaceae]	absence	absence	absence	chr	absence	absence	chr
ref|WP_143966114.1|;emb|STW39794.1|;emb|VTM16161.1|;emb|VTO06134.1|	YeaH/YhbH family protein [Klebsiella pneumoniae]	absence	absence	absence	absence	absence	absence	chr
ref|WP_117255205.1|;emb|SWT51975.1|	YejL family protein [Klebsiella pneumoniae]	absence	absence	absence	absence	absence	absence	chr
ref|WP_112780611.1|;gb|NBC79520.1|;gb|RAZ68717.1|	Zn(2+)-responsive transcriptional regulator [Enterobacter cloacae complex]	absence	absence	absence	chr	absence	absence	chr
